# What is the relationship between viral prospecting in animals and medical countermeasure development?

**DOI:** 10.1101/2024.08.09.24311747

**Authors:** Aishani V. Aatresh, Marc Lipsitch

## Abstract

In recent decades, surveillance in nonhuman animals has aimed to detect novel viruses before they “spill over” to humans. However, the extent to which these viral prospecting efforts have enhanced preparedness for disease outbreaks remains poorly characterized, especially in terms of whether they are necessary, sufficient, or feasible ways to spur medical countermeasure development. We find that several viruses which pose known threats to human health lack approved vaccines and that known viruses discovered in human patients prior to 2000 have caused most major 21^st^-century outbreaks. With *Filoviridae* as a case study, we show there is little evidence to suggest that viral prospecting has accelerated countermeasure development or that systematically discovering novel zoonotic viruses in animal hosts before they cause human outbreaks has been feasible. These results suggest that prospecting for novel viral targets does not accelerate a rate-limiting step in countermeasure development and underscore questions about the importance of zoonotic viral discovery for outbreak preparedness. We consider limitations to these conclusions and alternative but related approaches to preparedness and response.
