## Supplementary material for "What is the relationship between viral prospecting in animals and medical countermeasure development?": 3A_Marburg_outbreaks.xlsx

### Sheet: 3A_Marburg_outbreaks
Year	YearEnd	Location	Country	Suspected Source	Cases	Deaths	Mortality	Cases in Tourists or Miners?	NovelSpillover	Strain	Notes	References
1967		Europe	Germany; Yugoslavia	Uganda	31	7	0.225806	Neither	Lab accident	Lake Victoria/Popp	"Sources were tissues of monkeys used to prepare cell cultures for manufacture of poliovirus vaccine. Simultaneous outbreaks occurred in laboratory workers handling African green monkeys imported from Uganda. In addition to the 31 reported cases, an additional primary case was retrospectively serologically diagnosed."	https://stacks.cdc.gov/view/cdc/21883; https://www.ncbi.nlm.nih.gov/pmc/articles/PMC7233485/
1975		Africa (South)	South Africa	Zimbabwe	3	1	0.333333	Tourist	Unknown	Lake Victoria/Ozolin	"A man with a recent travel history to Zimbabwe was admitted to hospital in South Africa. Infection spread from the man to his traveling companion and a nurse at the hospital. The man died, but both women were given vigorous supportive treatment and eventually recovered." Treated as Lassa fever.	https://www.ajtmh.org/view/journals/tpmd/27/6/article-p1210.xml; https://www.jstor.org/stable/20407721
1980		Africa (East)	Kenya	Kenya	2	1	0.5	Tourist	Probable	Lake Victoria/Musoke	"As in the Durba outbreak, isolates in the 1980 and 1987 outbreaks in Kenya span the known genetic diversity of Marburg virus (Figure 2), implying the existence of a long association of the virus with a reservoir host population in the cave. Thus, the cumulative evidence suggests that the reservoir of Marburg virus inhabits or frequents caves and mines or similar habitats. Recent travel history i…	https://www.ncbi.nlm.nih.gov/pmc/articles/PMC6267608/
1987		Africa (East)	Kenya	Kenya	1	1	1	Tourist	Probable	Ravn	"A 15-year-old Danish boy was hospitalized with a 3-day history of headache, malaise, fever, and vomiting. Nine days prior to symptom onset, he had visited Kitum Cave in Mount Elgon National Park. Despite aggressive supportive therapy, the patient died on the 11th day of illness. No further cases were detected."; "In the middle/late 1980s, Gene Johnson’s work focused on field epidemiology in an a…	https://pubmed.ncbi.nlm.nih.gov/8800792/; https://watermark.silverchair.com/milmed.170.4s.77.pdf?token=AQECAHi208BE49Ooan9kkhW_Ercy7Dm3ZL_9Cf3qfKAc485ysgAAA2owggNmBgkqhkiG9w0BBwagggNXMIIDUwIBADCCA0wGCSqGSIb3DQEHATAeBglghkgBZQMEAS4wEQQM9NHPREzuHQhuNmwFAgEQgIIDHZVMb6XxRrIF9-1wtD0goGfvCrXRs8jVS3PzbMThuvWdvKvCPhWHpME_Vqa3MO59gneEiw3NpqXaezIBrY6CNbSuF_8qZc5gJUY3WXPcYdX5GJ9awAxbGvMAlDDlbzCJ0vASQTbMqko2…
1990		Europe	Russia	Russia	1	1	1	Neither	Lab accident	---	Laboratory contamination.	https://www.cdc.gov/marburg/outbreaks/index.html
1998	2000	Africa (Central)	DRC	Durba, DRC	154	128	0.831169	Miner	TRUE	---	"Most cases occurred in young male workers at a gold mine in Durba, in the north-eastern part of the country, which proved to be the epicentre of the outbreak. Cases were subsequently detected in the neighboring village of Watsa." Nine variants. Seasonal pattern during the two years of observation. "Identical sequences were also found within but not across clusters of epidemiologically linked pat…	https://www.nejm.org/doi/10.1056/NEJMoa051465; https://wwwnc.cdc.gov/eid/article/9/12/03-0355_article; https://www.ncbi.nlm.nih.gov/pmc/articles/PMC6649326/
2004	2005	Africa (Central)	Angola	Uige Province, Angola	252	227	0.900794	Unknown	Unknown	Angolan	Outbreak believed to have begun in Uige Province in October 2004. Most cases detected in other provinces have been linked directly to the outbreak in Uige. Single source. People feared going to the hospital because they considered it the source of the disease; death toll continued to climb. "Cultural practices and the lingering effects of civil war from landmines to a decimated healthcare system …	https://www.ncbi.nlm.nih.gov/pmc/articles/PMC7130051/; https://www.cidrap.umn.edu/ebola/angola-declares-worst-marburg-outbreak-over
2007		Africa (Central)	Uganda	Lead and gold mine in Kamwenge District, Uganda	4	1	0.25	Miner	TRUE		Small outbreak, with 4 cases in young males working in a mine. To date, there have been no additional cases identified. Mine operated for 50 years. "Sequencing of viral isolates from patients 1 and 4 showed 20% divergence at the nucleotide level, indicating that the 2 cases represented separate introductions and were not epidemiologically linked [8]. Some of the sequences obtained from the origin…	https://www.ncbi.nlm.nih.gov/pmc/articles/PMC3203392/.
2008		US / Europe ex Africa	USA ex Uganda	Cave in Maramagambo forest in Uganda, at the southern edge of Queen Elizabeth National Park	1	0	0	Tourist	Disputed/Possible		"A U.S traveler returned from Uganda in January 2008. The patient developed illness 4 days after returning, was hospitalized, discharged and fully recovered. The patient was retrospectively diagnosed with Marburg virus infection." "As many patients visit the cave where these two patients probably acquired MARV HF, the chance of transmission from the natural reservoir must be very small."	https://www.sciencedirect.com/science/article/pii/S1198743X15005388.
2008		US / Europe ex Africa	Netherlands ex Uganda	Cave in Maramagambo forest in Uganda, at the southern edge of Queen Elizabeth National Park	1	1	1	Tourist	Disputed/Possible		"A 40-year-old Dutch woman with a recent history of travel to Uganda was admitted to hospital in the Netherlands. Three days prior to hospitalization, the first symptoms (fever, chills) occurred, followed by rapid clinical deterioration. The woman died on the 10th day of the illness." One among a tourist group of 9; 4 (including patient) visited Python Cave in Maramagambo Forest suspected to be s…	https://www.cdc.gov/marburg/outbreaks/index.html; https://stacks.cdc.gov/view/cdc/17508
2012		Africa (Central)	Uganda	Kabale	15	4	0.266667	Neither	Unknown		"Testing at CDC/UVRI identified a Marburg virus disease outbreak in the districts of Kabale, Ibanda, Mbarara, and Kampala over a 3 week time period. The outbreak had 2 separate chains of transmission at the time of the investigation, in October 2012 (Figure 5), which could not be directly linked to each other epidemiologically. However, both chains occurred in Ibanda District contemporaneously, a…	https://www.ncbi.nlm.nih.gov/pmc/articles/PMC5649344/; https://www.ncbi.nlm.nih.gov/pmc/articles/PMC5649344/
2014		Africa (Central)	Uganda	Kampala	1	1	1	Neither	Unknown		Overall, one case was confirmed (fatal) and 197 contacts were followed for 3 weeks. Out of these 197 contacts, 8 developed symptoms similar to Marburg, but all tested negative at the Uganda Virus Research Institute with support from CDC." IN HCW. "The full genomic sequence of this MARV isolate (812601; GenBank accession no. KP985768) falls into a cluster that consists mostly of MARV sequences iso…	https://www.ncbi.nlm.nih.gov/pmc/articles/PMC5443453/
2017		Africa (Central)	Uganda	Kween	4	3	0.75	Miner	Unknown		"A blood sample from Kween District in Eastern Uganda tested positive for Marburg virus. Within 24 hours of confirmation, a rapid outbreak response was begun. This outbreak occurred as a family cluster with no additional transmission outside of the four related cases15. Viral sequences indicated that the Marburg virus strain responsible for this outbreak was closely related to virus strains previ…	https://journals.plos.org/plosntds/article?id=10.1371/journal.pntd.0007257
2021		Africa (West)	Guinea	Guéckédou	1	1	1	Neither	Unknown	Angolan	Farmer. More similar to Marburg outbreak from Angola 2005 (98%) than to cave samples (3.5%). "One case was reported and confirmed by the Guinean Ministry of Health in a patient who was diagnosed after death. No additional cases were confirmed after more than 170 high-risk contacts were monitored for 21 days." Found related bat strains 2021. "MARV sequences from ERB of the Legon Tyo colony are not…	https://www.biorxiv.org/content/10.1101/2022.11.03.514981v1.full.pdf; https://www.ncbi.nlm.nih.gov/pmc/articles/PMC10166547/
2022		Africa (West)	Ghana	Ashanti Region	3	2	0.666667	Neither	Unknown		Farmers. In a very populous city area. "A fatal suspect case of Marburg virus disease (MVD) was identified in the Ashanti region of Ghana on July 7, 2022. MVD was initially detected at Ghana’s national laboratory by polymerase chain reaction (PCR) and confirmed at the Institut Pasteur in Dakar, Senegal, marking the first detection of MVD in Ghana. Shortly after, two additional family members were…	https://www.sciencedirect.com/science/article/pii/S2049080122011372; https://www.who.int/emergencies/disease-outbreak-news/item/2022-DON402.
2023		Africa (Central)	Equatorial Guinea		40	35	0.875	Unknown	Disputed/Possible		First ever outbreak in Equatorial Guinea. All probable cases (23) died. Two villages in the district of Nsok-Nsomo, in the eastern province of Kié-Ntem, Río Muni Region. Suspected undetected community spread because of some interal epi linkages, but not all over.	https://www.afro.who.int/countries/equatorial-guinea/news/equatorial-guinea-confirms-first-ever-marburg-virus-disease-outbreak.; https://www.afro.who.int/countries/equatorial-guinea/news/marburg-virus-disease-outbreak-equatorial-guinea-ends; https://www.washingtonpost.com/world/2023/02/14/marburg-virus-equatorial-guinea/; https://www.guineasalud.org/archivos/Informes/Informe10042023.pdf
2023		Africa (East)	Tanzania	northwest Kagera region	9	6	0.666667	Neither	Disputed/Possible		Cases appear epidemiologically linked. "Currently, there is no evidence to suggest that these two outbreaks are related; most experts agree that these represent two independent animal-to-human spillover events." "The first identified case reported travel history from Goziba Island in Lake Victoria in Tanzania and developed symptoms after returning to his village in Bukoba"	https://emergency.cdc.gov/han/2023/han00489.asp; https://www.who.int/emergencies/disease-outbreak-news/item/2023-DON451
