## Supplementary material for "What is the relationship between viral prospecting in animals and medical countermeasure development?": 3B_Marburg_animals.xlsx

### Sheet: Sheet1
Year	Host positive for virus	Location	Animals with PCR Positive Samples	Total Animals Collected	References	Notes
2005	Egyptian fruit bats	Gabon	4	1138	Towner JS, Pourrut X, Albariño CG, Nkogue CN, Bird BH, Grard G, et al. (2007) Marburg Virus Infection Detected in a Common African Bat. PLoS ONE 2(8): e764. https://doi.org/10.1371/journal.pone.0000764; Pourrut, X., Souris, M., Towner, J.S. et al. Large serological survey showing cocirculation of Ebola and Marburg viruses in Gabonese bat populations, and a high seroprevalence of both viruses in R…	Some samples collected in DRC
2007	Eloquent horseshoe bats, Egyptian fruit bats, Greater long-fingered bats	DRC	12	325	Swanepoel R, Smit SB, Rollin PE, et al. Studies of reservoir hosts for Marburg virus. Emerg Infect Dis. 2007;13(12):1847-1851. doi:10.3201/eid1312.071115; Amman BR, Swanepoel R, Nichol ST & Towner JS in Marburg- and Ebolaviruses Current Topics in Microbiology and Immunology (eds. Hensley L, Mühlberger E, Towner J) 23–61 (Springer, 2017). https://www.researchgate.net/profile/Laura-Bollinger-2/publ…	Also sampled non-bat species.
2007	Egyptian fruit bats, Sundevall’s leaf-nosed bats	Uganda	32	1220	Towner JS, Amman BR, Sealy TK, Carroll SA, Comer JA, Kemp A, Swanepoel R, Paddock CD, Balinandi S, Khristova ML, Formenty PB, Albarino CG, Miller DM, Reed ZD, Kayiwa JT, Mills JN, Cannon DL, Greer PW, Byaruhanga E, Farnon EC, Atimnedi P, Okware S, Katongole-Mbidde E, Downing R, Tappero JW, Zaki SR, Ksiazek TG, Nichol ST, Rollin PE. Isolation of genetically diverse Marburg viruses from Egyptian fr…	Live virus isolated from 5 bats
2008	Egyptian fruit bats	Uganda	40	1622	Amman BR, Carroll SA, Reed ZD, Sealy TK, Balinandi S, Swanepoel R, et al. (2012) Seasonal Pulses of Marburg Virus Circulation in Juvenile Rousettus aegyptiacus Bats Coincide with Periods of Increased Risk of Human Infection. PLoS Pathog 8(10): e1002877. https://doi.org/10.1371/journal.ppat.1002877	Live virus isolated from 12 bats. 4 sampling times between August 2008 and November 2009
2009	Egyptian fruit bats	Gabon	9	1257	Maganga GD, Bourgarel M, Ella GE, et al. Is Marburg virus enzootic in Gabon?. J Infect Dis. 2011;204 Suppl 3:S800-S803. doi:10.1093/infdis/jir358	Samples collected July 2009, December 2009, and June 2010
2013	Egyptian fruit bats	South Africa	3	1431	Pawęska JT, Jansen van Vuren P, Kemp A, Storm N, Grobbelaar AA, Wiley MR, et al. Marburg Virus Infection in Egyptian Rousette Bats, South Africa, 2013–2014. Emerg Infect Dis. 2018;24(6):1134-1137. https://doi.org/10.3201/eid2406.172165	only tested 159 liver-spleen pools, but 1431 bats sampled overall (primarily serology study)
2017	Egyptian fruit bats	Sierra Leone	11	1755	Amman BR, Bird BH, Bakarr IA et al. Isolation of Angola-like Marburg virus from Egyptian rousette bats from West Africa. Nat Commun 11, 510 (2020). https://doi.org/10.1038/s41467-020-14327-8	Live virus isolated from 3 bats
2018	Egyptian fruit bats	Zambia	2	71	Kajihara M, Hang'ombe BM, Changula K, et al. Marburgvirus in Egyptian Fruit Bats, Zambia. Emerg Infect Dis. 2019;25(8):1577-1580. doi:10.3201/eid2508.190268
2022	Egyptian fruit bats	Guinea	3	501	Makenov MT, Boumbaly S, Tolno FR, Sacko N, N'Fatoma, LT, Mansare O, Kolie B, Stukolova OA, Morozkin ES, Kholodilov IS, Zhurenkova OB, Fyodorova MV, Akimkin VG, Popova AY, Conde N, Boiro MY, & Karan LS (2023). Marburg virus in Egyptian Rousettus bats in Guinea: Investigation of Marburg virus outbreak origin in 2021. PLoS neglected tropical diseases, 17(4), e0011279. https://doi.org/10.1371/journal…	3 PCR positive bats; however, all negative from oral samples
