## Supplementary material for "What is the relationship between viral prospecting in animals and medical countermeasure development?": 3C_Marburg_countermeasures.xlsx

### Sheet: Sheet1
Name	CountermeasureType	Phase	Year	Notes	Sources
MARV-GP	vaccine, DNA	Pre-Clinical	2003	Musoke and Ravn strains. In cynomolgus macaques and guinea pigs. IgG response but development of illness. Further pre-clinical studies in 2015 to assess delivery methods.	doi:10.1016/s0264-410x(03)00362-1; https://doi.org/10.1080/21645515.2015.1039757
rVSV MARV-GP	vaccine, rVSV	Pre-Clinical	2005	Replication-competent vaccines against EBOV and MARV based on attenuated recombinant vesicular stomatitis virus vectors expressing either the EBOV glycoprotein or MARV glycoprotein. A single intramuscular injection of the EBOV or MARV vaccine elicited completely protective	https://pubmed.ncbi.nlm.nih.gov/15937495/
rVSV MARV-Musoke	vaccine, rVSV	Pre-Clinical	2006	Post-exposure replication-competent vaccine based on attenuated recombinant vesicular stomatitis virus (rVSV)	https://www.thelancet.com/journals/lancet/article/PIIS0140-6736(06)68546-2/fulltext
rVSV aerosol challenge	vaccine, rVSV	Pre-Clinical	2008		https://www.sciencedirect.com/science/article/pii/S0264410X08013431?via%3Dihub
CAdVax	vaccine, adenoviral	Pre-Clinical	2008		https://journals.asm.org/doi/10.1128/CVI.00431-07
MARV-DNA	vaccine, DNA	Phase I	2009	Developed after MARV Angola. Study commenced 2008, completed 2010.	https://clinicaltrials.gov/ct2/show/NCT00605514
rAd5-GP	vaccine, adenoviral	Pre-Clinical	2010		https://journals.asm.org/doi/10.1128/JVI.00594-10
DNA-GP	vaccine, DNA	Pre-Clinical	2010	Angola strain	https://journals.asm.org/doi/10.1128/JVI.00594-10
VRC-MARDNA025-00-VP	vaccine, DNA	Phase I	2011	Commenced 2010, completed 2012. Combined with Ebola vaccine trial. Limited immunogencity for MARV.	https://clinicaltrials.gov/study/NCT00997607
AVI-6003	antiviral	Pre-Clinical	2012		https://pubmed.ncbi.nlm.nih.gov/23202506/; https://journals.asm.org/doi/10.1128/AAC.03442-14; https://clinicaltrials.gov/ct2/show/NCT01566877
AVI-6003	antiviral	Phase I	2013	Phosphorodiamidate Morpholino Oligomers	https://pubmed.ncbi.nlm.nih.gov/23202506/; https://journals.asm.org/doi/10.1128/AAC.03442-14; https://clinicaltrials.gov/ct2/show/NCT01566877
rVSV-MARV-GP long-term	vaccine, rVSV	Pre-Clinical	2014		https://journals.plos.org/plosone/article?id=10.1371/journal.pone.0094355
iMARV-Musoke	vaccine, VLP	Pre-Clinical	2014	Guinea pigs, NHPs	https://www.tandfonline.com/doi/full/10.1586/14760584.7.4.417
MVA-BN-Filo	vaccine, multivalent vector	Phase I	2015	With Ebola GPs as well. No NHP data for this construct for Marburg. First studied against Ebola. Phase I completed for Ebola but no responses against MARV measured. Another trial in 2017.	https://clinicaltrials.gov/ct2/show/NCT02376426?term=MVA-BN-Filo&draw=3&rank=19; https://clinicaltrials.gov/ct2/show/NCT02891980?cond=marburg&draw=2&rank=8
rVSV MARV-GP	vaccine, rVSV	Pre-Clinical	2015	Represents the first evaluation of the durability of a vaccine against a highly pathogenic filovirus.	https://www.ncbi.nlm.nih.gov/pmc/articles/PMC3997383/;
Favipiravir (T-705)	antiviral	Pre-Clinical	2017		https://www.sciencedirect.com/science/article/pii/S0166354217307374
MR 191-N	antibody	Pre-Clinical	2017	Guinea pigs, NHPs	https://www.science.org/doi/10.1126/scitranslmed.aai8711
cAd3-Marburg	vaccine, adenoviral	Phase I	2018	No NHP data for this construct for Marburg. First studied against Ebola.	https://clinicaltrials.gov/ct2/results?cond=&term=cAd3-Marburg&cntry=&state=&city=&dist=
rVSV∆G + rVSVN4CT1/MARV-Angola-GP	vaccine, rVSV	Pre-Clinical	2018	Post-exposure	https://academic.oup.com/jid/article/218/suppl_5/S582/5043484
mAb M4	antibody	Pre-Clinical	2018	Hamsters	https://academic.oup.com/jid/article/218/suppl_5/S662/5034847
MVA–MARV–VLP	vaccine, VLP	Pre-Clinical	2020	Guinea pigs	https://www.nature.com/articles/s41541-020-00226-y
Remdesivir (GS-5734)	antiviral	Pre-Clinical	2020		https://pubmed.ncbi.nlm.nih.gov/32479636/
MR228/235	antibody	Pre-Clinical	2020	Guinea pigs, mice	https://www.cell.com/cell-host-microbe/fulltext/S1931-3128(20)30189-X?_returnURL=https%3A%2F%2Flinkinghub.elsevier.com%2Fretrieve%2Fpii%2FS193131282030189X%3Fshowall%3Dtrue
MR186	antibody	Pre-Clinical	2021	Plus remdesivir	https://www.nature.com/articles/s41467-021-22132-0
