## Supplementary material for "What is the relationship between viral prospecting in animals and medical countermeasure development?": 4A_Ebola_outbreaks.xlsx

### Sheet: Ebola_outbreaks copy
Year	Year End	Species	Cases	Deaths	Mortality	NovelSpillover	Country	Location	Notes	References
2022		Sudan ebolavirus	164	55	0.335366	Disputed/Possible	Uganda	Africa (East)	Source of outbreak not identified. 142 confirmed cases, 22 probable.	https://doi.org/10.1128/jvi.00590-23; https://www.scientificamerican.com/article/ebola-outbreak-in-uganda-surges-but-the-country-has-a-plan/, https://www.theguardian.com/commentisfree/2022/oct/10/uganda-ebola-vaccine
2022		Zaire ebolavirus	1	1	1	Disputed/Possible	DRC	Africa (Central)	"This case is genetically linked to the 2018-2020 outbreak in North Kivu, Ituri and South Kivu provinces….The source of this most recent outbreak has not yet been identified."	https://www.who.int/emergencies/disease-outbreak-news/item/2022-DON411
2022		Zaire ebolavirus	5	5	1	TRUE	DRC	Africa (Central)	14th DRC outbreak, 3rd since 2018	https://www.cdc.gov/ebola/outbreaks/index.html
2021		Zaire ebolavirus	12	6	0.5	FALSE	DRC	Africa (Central)	Linked to persistent 2018-2020 infection	https://www.who.int/emergencies/situations/ebola-outbreak-north-kivu-october-2021
2021		Zaire ebolavirus	23	12	0.521739	FALSE	Guinea	Africa (West)	Linked to persistent infection from 2014-2016	https://www.nature.com/articles/s41586-021-03901-9; https://www.science.org/content/article/new-ebola-outbreak-likely-sparked-person-infected-5-years-ago
2020		Zaire ebolavirus	130	55	0.423077	TRUE	DRC	Africa (Central)	Index case with consumption of bat meat, in addition to human-to-human transmission/linked cases to prior outbreak "suggesting transmission from a previous survivor"; two strains and introductions	https://www.who.int/emergencies/situations/ebola-health-update---équateur-province-democratic-republic-of-the-congo-2020 https://www.thelancet.com/journals/lanmic/article/PIIS2666-5247(23)00259-8/fulltext
2018	2020	Zaire ebolavirus	3481	2299	0.660442	Probable	DRC,Uganda	Africa (Central)	Widespread vaccination efforts. Includes suspected caess.	https://onehealthoutlook.biomedcentral.com/articles/10.1186/s42522-020-00028-1; https://www.who.int/emergencies/situations/Ebola-2019-drc-; https://www.bmj.com/content/362/bmj.k3421
2018		Zaire ebolavirus	54	33	0.611111	TRUE	DRC	Africa (Central)	First early ring vaccination attempts	https://www.thelancet.com/journals/laninf/article/PIIS1473-3099(19)30124-0/fulltext
2017		Zaire ebolavirus	19	3	0.157895	Unknown	DRC	Africa (Central)		https://iris.who.int/bitstream/handle/10665/255419/EbolaDRC-1552017-eng.pdf?sequence=1
2014		Zaire ebolavirus	66	49	0.742424	Disputed/Possible	DRC	Africa (Central)	Closely related to 1995 outbreak, separate from 2013-2016 epidemic	https://www.ncbi.nlm.nih.gov/pmc/articles/PMC4994351/; https://www.who.int/news-room/spotlight/one-year-into-the-ebola-epidemic/classical-ebola-virus-disease-in-the-democratic-republic-of-congo
2013	2016	Zaire ebolavirus	28652	11325	0.395246	Disputed/Possible	Guinea,Liberia,SierraLeone	Africa (West)		https://pubmed.ncbi.nlm.nih.gov/25550396/; https://gh.bmj.com/content/6/4/e005783 ; https://www.who.int/emergencies/situations/ebola-outbreak-2014-2016-West-Africa
2014		Zaire ebolavirus	1	0	0	FALSE	Italy	Europe	Linked to 2013-2016 epidemic	https://royalsocietypublishing.org/doi/10.1098/rstb.2016.0297
2014		Zaire ebolavirus	8	6	0.75	FALSE	Mali	Africa (West)	Linked to 2013-2016 epidemic	https://royalsocietypublishing.org/doi/10.1098/rstb.2016.0298
2014		Zaire ebolavirus	20	8	0.4	FALSE	Nigeria	Africa (West)	Linked to 2013-2016 epidemic	https://royalsocietypublishing.org/doi/10.1098/rstb.2016.0299
2014		Zaire ebolavirus	1	0	0	FALSE	Senegal	Africa (West)	Linked to 2013-2016 epidemic	https://royalsocietypublishing.org/doi/10.1098/rstb.2016.0300
2014		Zaire ebolavirus	1	0	0	FALSE	Spain	Europe	Linked to 2013-2016 epidemic	https://royalsocietypublishing.org/doi/10.1098/rstb.2016.0301
2014		Zaire ebolavirus	1	0	0	FALSE	UK	Europe	Linked to 2013-2016 epidemic	https://royalsocietypublishing.org/doi/10.1098/rstb.2016.0302
2014		Zaire ebolavirus	4	1	0.25	FALSE	USA	USA	Linked to 2013-2016 epidemic	https://royalsocietypublishing.org/doi/10.1098/rstb.2016.0303
2012		Sudan ebolavirus	6	3	0.5	Unknown	Uganda	Africa (East)	Single chain of human-to-human transmission; closest identity to sequence established during 2000 outbreak.	https://www.ncbi.nlm.nih.gov/pmc/articles/PMC5695039/
2012		Bundibugyo ebolavirus	36	13	0.361111	Probable	DRC	Africa (Central)	Hunters. High sequence identity to original 2007 outbreak.	https://reliefweb.int/report/democratic-republic-congo/bushmeat-blamed-ebola-outbreak, https://www.ecdc.europa.eu/sites/default/files/media/en/publications/Publications/20120821_TER_EBOLA_RA.pdf; https://www.ncbi.nlm.nih.gov/pmc/articles/PMC5695039/
2012	2013	Sudan ebolavirus	11	4	0.363636	Disputed/Possible	Uganda	Africa (East)	Unidentified index case, high identity with 2011 isolate from Uganda, two possible clades, limited epidemiological information linking cases and possible exposures	https://www.ncbi.nlm.nih.gov/pmc/articles/PMC5695039/; https://www.ncbi.nlm.nih.gov/pmc/articles/PMC8385243/
2011		Sudan ebolavirus	1	0	0	Disputed/Possible	Uganda	Africa (East)	Latent infection; "Maximum-likelihood phylogenetic analysis confirmed SEBOV and demonstrated that the isolate (Nakisamata isolate, JN638998) was closely related (99.3% identical) to the Gulu SEBOV strain obtained from northern Uganda in 2000 (Figure 1). "Sixty-four bats were collected; testing of these bats found no evidence of Ebola virus (EBOV) infection, but ecological studies in Uganda are on…	https://www.ncbi.nlm.nih.gov/pmc/articles/PMC3437705/
2008	2009	Zaire ebolavirus	32	15	0.46875	Unknown	DRC	Africa (Central)	Unknown exposure for index case (18yo female)	https://ojvr.org/index.php/ojvr/article/view/451/563
2007	2008	Bundibugyo ebolavirus	131	42	0.320611	Probable	Uganda	Africa (East)	First, Bundibugyo district. "Because hunting in the national parks is illegal, attempts to link the Bundibugyo outbreak to wildlife were futile because none of the families investigated admitted to participating in hunting."	https://www.ncbi.nlm.nih.gov/pmc/articles/PMC3321896/; https://doi.org/10.1093/infdis/jir294
2007		Zaire ebolavirus	264	187	0.708333	TRUE	DRC	Africa (Central)	Hunter index case, fruit bat migration	https://reliefweb.int/report/democratic-republic-congo/dr-congo-ebola-fever-dref-operation-no-mdrcd006-final-report; https://www.liebertpub.com/doi/10.1089/vbz.2008.0167
2005		Zaire ebolavirus	12	10	0.833333	TRUE	Republic of the Congo	Africa (Central)	Linked to poaching	https://doi.org/10.1016/j.trstmh.2011.04.011; https://www.ncbi.nlm.nih.gov/pmc/articles/PMC2040453/
2004		Zaire ebolavirus	1	1	1	Lab accident	Russia	Europe	lab accident — vaccine development	https://www.cidrap.umn.edu/ebola/russian-scientist-dies-ebola-after-lab-accident
2004		Sudan ebolavirus	17	7	0.411765	Unknown	Sudan	Africa (East)	confounded with measles	https://www.liebertpub.com/doi/10.1089/vbz.2008.0167
2003		Zaire ebolavirus	35	29	0.828571	TRUE	Republic of the Congo	Africa (Central)	monkey, duikers	https://www.liebertpub.com/doi/10.1089/vbz.2008.0167; https://www.ncbi.nlm.nih.gov/pmc/articles/PMC2040453/
2003		Zaire ebolavirus	143	128	0.895105	Probable	Republic of the Congo	Africa (Central)	Hunters, gorilla and duikers	https://ojvr.org/index.php/ojvr/article/view/451/563, https://www.liebertpub.com/doi/10.1089/vbz.2008.0167
2001	2002	Zaire ebolavirus	59	44	0.745763	Probable	Republic of the Congo	Africa (Central)	first EVD in republic of congo; associated with hunting and wildlife	https://www.liebertpub.com/doi/10.1089/vbz.2008.0167
2001	2002	Zaire ebolavirus	65	53	0.815385	Probable	Gabon	Africa (Central)	associated with abnormal amount of dead NHP	https://www.liebertpub.com/doi/10.1089/vbz.2008.0167
2000	2001	Sudan ebolavirus	425	224	0.527059	Unknown	Uganda	Africa (East)	source not identified	https://pubmed.ncbi.nlm.nih.gov/11686289/; https://pubmed.ncbi.nlm.nih.gov/12460399/
1996		Zaire ebolavirus	1	1	1	Lab accident	Russia	Europe	lab accident — treatment development	https://www.ncbi.nlm.nih.gov/pmc/articles/PMC7223853/
1996		Zaire ebolavirus	2	1	0.5	FALSE	South Africa	Africa (South)	Medical professional infected in Gabon and nurse treating patient	https://www.who.int/emergencies/disease-outbreak-news/item/1996_11_28b-en
1996	1997	Zaire ebolavirus	60	45	0.75	TRUE	Gabon	Africa (Central)	Hunters in a logging camp. Many dead NHPs in the same area.	https://doi.org/10.1086/514290
1996		Zaire ebolavirus	37	21	0.567568	TRUE	Gabon	Africa (Central)	hunters, chimpanzee	https://www.liebertpub.com/doi/10.1089/vbz.2008.0167; https://doi.org/10.1086/514290
1995		Zaire ebolavirus	315	254	0.806349	Unknown	DRC	Africa (Central)	charcoal maker, no animals involved, spillover implication unclear	https://ojvr.org/index.php/ojvr/article/view/451/563
1994		Tai forest ebolavirus	1	0	0	TRUE	Cote d'Ivoire	Africa (West)	From necropsy on chimpanzee, investigating first documented outbreak in NHP. Likely field accident. No chimpanzees PCR positive for any Ebolavirus.	https://web.stanford.edu/group/virus/filo/eboci.html; https://pubmed.ncbi.nlm.nih.gov/9988175/; https://doi.org/10.1016/S0140-6736(95)90925-7
1994		Zaire ebolavirus	52	31	0.596154	TRUE	Gabon	Africa (Central)	"gold-diggers in the Minkebé Forest who had killed a sick gorilla for food"	https://ojvr.org/index.php/ojvr/article/view/451/563; https://doi.org/10.1086/514290
1979		Sudan ebolavirus	34	22	0.647059	FALSE	Sudan	Africa (East)	suspected latent infection from 1976	https://ojvr.org/index.php/ojvr/article/view/451/563
1977		Zaire ebolavirus	1	1	1	FALSE	DRC	Africa (Central)	retrospective addition from 1976	https://ojvr.org/index.php/ojvr/article/view/451/563
1976		Zaire ebolavirus	1	0	0	FALSE	UK	Europe	lab accident	https://www.ncbi.nlm.nih.gov/pmc/articles/PMC5050466/
1976		Sudan ebolavirus	284	151	0.53169	Unknown	Sudan	Africa (East)	"In the 1976 Ebola outbreak in Sudan, the first six patients worked in a cotton factory in Nzara, where insectivorous bats were present (Arata and Johnson 1978). However, there had been no evidence that humans can be directly infected by bats."	https://www.liebertpub.com/doi/10.1089/vbz.2008.0167; https://ojvr.org/index.php/ojvr/article/view/451/563
1976		Zaire ebolavirus	318	280	0.880503	Disputed/Possible	DRC	Africa (Central)	bushmeat	https://ojvr.org/index.php/ojvr/article/view/451/563
