## Supplementary material for "What is the relationship between viral prospecting in animals and medical countermeasure development?": 4B_Ebola_animals.xlsx

### Sheet: Ebola_animals copy
Year	Species	Host	Animals with PCR or Antigen Positive Samples	Total Animals Sampled	Country	Location	Notes	Sources
1989	Reston ebolavirus	primates	4	100	USA	USA	Several humans seropositive, no symptoms; macaques imported from Philippines.	https://doi.org/10.1016/0140-6736(90)90737-P
1989	Reston ebolavirus	primates	85	161	Philippines	Asia	Several humans seropositive, no symptoms. Additional outbreak in 1992 (Italy) linked to same facility, no data found on number of PCR or antigen positive animals.	https://doi.org/10.4269/ajtmh.1992.46.664; https://www.ncbi.nlm.nih.gov/pmc/articles/PMC5196033/#B12
1996	Reston ebolavirus	primates	131	1051	Philippines	Asia	Facility that imported macaques to USA	https://doi.org/10.1086/514314
1996	Reston ebolavirus	primates	4	100	USA	USA	Macaques imported from Philippines	https://pubmed.ncbi.nlm.nih.gov/9988173/
2001	Zaire ebolavirus	primates	14	98	Gabon, Republic of Congo	Africa (Central)	Partial GP sequences from 3 animals. 4 full-length GP sequences. Samples gathered between 2001 and 2006.	https://www.ncbi.nlm.nih.gov/pmc/articles/PMC2040453/; https://www.ncbi.nlm.nih.gov/pmc/articles/pmid/15752448/
2003	Zaire ebolavirus	bats	13	679	Gabon	Africa (Central)	Collection began in 2001	https://www.nature.com/articles/438575a; https://link.springer.com/article/10.1186/1471-2334-9-159
2008	Reston ebolavirus	pigs	6	28	Philippines	Asia	Widespread outbreak in pigs, 6 workers developed antibodies but not sick. 28 pigs sampled were deceased.	https://doi.org/10.1126/science.1172705; https://www.eurosurveillance.org/images/dynamic/EE/V14N04/art19105.pdf
2010	Reston ebolavirus	bats	3	464	Philippines	Asia		https://virologyj.biomedcentral.com/articles/10.1186/s12985-015-0331-3; https://pubmed.ncbi.nlm.nih.gov/26184657/
2011	Reston ebolavirus	pigs	4	137	China	Asia		https://pubmed.ncbi.nlm.nih.gov/22996641/
2015	Reston ebolavirus	primates	4	174	Philippines	Asia		https://www.ncbi.nlm.nih.gov/pmc/articles/PMC6038738/
2016	Bombali ebolavirus	bats	5	244	Sierra Leone	Africa (West)	Additional samples collected from non-bat species	https://www.ncbi.nlm.nih.gov/pmc/articles/PMC6557442/
2016	Bombali ebolavirus	bats	3	265	Mozambique	Africa (East)		https://wwwnc.cdc.gov/eid/article/28/12/22-0853_article
2018	Bombali ebolavirus	bats	4	16	Kenya	Africa (East)		https://www.ncbi.nlm.nih.gov/pmc/articles/PMC6478230/
2018	Bombali ebolavirus	bats	3	165	Guinea	Africa (West)	Collection through 2019	https://wwwnc.cdc.gov/eid/article/25/9/19-0581_article
2019	Zaire ebolavirus	bats	1	Unknown	Liberia	Africa (West)	first discovery of Zaire in West Africa	https://www.publichealth.columbia.edu/news/scientists-discover-ebola-virus-west-african-bat
