## Supplementary material for "What is the relationship between viral prospecting in animals and medical countermeasure development?": 4C_Ebola_countermeasures.xlsx

### Sheet: Ebola_countermeasures_first cop
Name	CountermeasureType	Subtype	Phase	Year	References
rVSV∆G-SEBOV-GP	vaccine, rVSV	Sudan	Phase I	2023	https://www.clinicaltrials.gov/ct2/show/NCT05724472?cond=Ebola&draw=3&rank=93
Ad26.ZEBOV	vaccine, adenoviral	Zaire	Phase III	2015	https://www.clinicaltrials.gov/ct2/show/NCT02509494?cond=Ebola&draw=3&rank=28; https://pubmed.ncbi.nlm.nih.gov/29981944/
Ad26.ZEBOV	vaccine, adenoviral	Zaire	Phase II	2015	https://www.clinicaltrials.gov/ct2/show/NCT02416453?cond=Ebola&draw=3&rank=34; https://www.ncbi.nlm.nih.gov/pmc/articles/PMC9415766/
Ad26.ZEBOV	vaccine, adenoviral	Zaire	Phase I	2014	https://www.clinicaltrials.gov/ct2/show/NCT02313077?cond=Ebola&draw=4&rank=101
Ad5-EBOV	vaccine, adenoviral	Zaire	Phase I	2014	https://www.clinicaltrials.gov/ct2/show/NCT02326194?cond=Ebola&draw=3&rank=11
Ad5-EBOV	vaccine, adenoviral	Zaire	Phase II	2015	https://www.clinicaltrials.gov/ct2/show/NCT02575456?cond=Ebola&draw=3&rank=31
AVI-6002	antiviral	N/A	Phase I	2010	https://www.clinicaltrials.gov/ct2/show/NCT01353027?cond=Ebola&draw=3&rank=69
AVI-7537	antiviral	N/A	Phase I	2012	https://www.clinicaltrials.gov/ct2/show/NCT01593072?cond=Ebola&draw=3&rank=74
cAd3-EBO	vaccine, adenoviral	Zaire and Sudan	Phase I	2014	https://www.clinicaltrials.gov/ct2/show/NCT02231866?cond=Ebola&draw=3&rank=95
cAd3-EBO Sudan	vaccine, adenoviral	Sudan	Phase I	2019	https://www.clinicaltrials.gov/ct2/show/NCT04041570?cond=Ebola&draw=3&rank=2
cAd3-EBOZ	vaccine, adenoviral	Zaire	Phase I	2014	https://www.clinicaltrials.gov/ct2/show/NCT02240875?cond=Ebola&draw=3&rank=7
cAd3-EBOZ	vaccine, adenoviral	Zaire	Phase I/II	2014	https://www.clinicaltrials.gov/ct2/show/NCT02289027?cond=Ebola&draw=3&rank=51
cAd3-EBO Z	vaccine, adenoviral	Zaire	Phase II	2015	https://www.clinicaltrials.gov/ct2/show/NCT02344407?cond=Ebola&draw=3&rank=4
ChAdOx1 biEBOV	vaccine, adenoviral	Zaire and Sudan	Phase I	2021	https://www.clinicaltrials.gov/ct2/show/NCT05079750?cond=Ebola&draw=3&rank=3
Ebola-rAd5	vaccine, recombinant adenoviral	Zaire and Sudan	Phase I	2006	https://www.clinicaltrials.gov/ct2/show/NCT00374309?cond=Ebola&draw=3&rank=76
EBOV GP Novovax	vaccine, recombinant	Sudan	Phase I	2015	https://www.clinicaltrials.gov/ct2/show/NCT02370589?cond=Ebola&draw=3&rank=1
favipiravir	antiviral	N/A	Phase II	2014	https://www.clinicaltrials.gov/ct2/show/NCT02662855?cond=Ebola&draw=3&rank=35
GamEMab	mAb	Zaire	Phase I	2018	https://www.clinicaltrials.gov/ct2/show/NCT03428347?cond=Ebola&draw=3&rank=91
GamEvac	vaccine, VSV + adenoviral	Zaire	Phase I	2017	https://www.clinicaltrials.gov/ct2/show/NCT03072030?cond=Ebola&draw=3&rank=72
GamEvac	vaccine, VSV + adenoviral	Zaire	Phase I/II	2017	https://www.clinicaltrials.gov/ct2/show/NCT03333538?cond=Ebola&draw=4&rank=105
GS-5734 (remdesivir)	antiviral	N/A	Phase II/III	2018	https://www.clinicaltrials.gov/ct2/show/NCT03719586?cond=Ebola&draw=3&rank=11
GS-5734 (remdesivir)	antiviral	N/A	Phase II	2016	https://www.clinicaltrials.gov/ct2/show/NCT02818582?cond=Ebola&draw=3&rank=12
HPIV3-EbovZ GP	vaccine, live attenuated	Zaire	Phase I	2015	https://www.clinicaltrials.gov/ct2/show/NCT02564575?cond=Ebola&draw=3&rank=70
INO-4201	vaccine, DNA	Zaire	Phase I	2015	https://www.clinicaltrials.gov/ct2/show/NCT02464670?cond=Ebola&draw=3&rank=82
Ansuvimab	mAb	Zaire	Phase II/III	2018	https://www.clinicaltrials.gov/ct2/show/NCT03719586?cond=Ebola&draw=3&rank=12
MVA-BN-Filo	vaccine, multivalent vector	multivalent	Phase I	2014	https://www.clinicaltrials.gov/ct2/show/NCT02240875?cond=Ebola&draw=3&rank=7
MVA-BN-Filo	vaccine, multivalent vector	multivalent	Phase III	2015	https://www.clinicaltrials.gov/ct2/show/NCT02509494?cond=Ebola&draw=3&rank=28
MVA-BN-Filo	vaccine, multivalent vector	multivalent	Phase II	2015	https://www.clinicaltrials.gov/ct2/show/NCT02416453?cond=Ebola&draw=3&rank=34
MVA-EBO Z	vaccine, multivalent vector	Zaire	Phase I	2015	https://www.clinicaltrials.gov/ct2/show/NCT02408913?cond=Ebola&draw=3&rank=97
Plasma	mAb	Zaire	Phase I	2014	https://www.clinicaltrials.gov/ct2/show/NCT02295501?cond=Ebola&draw=3&rank=48
Plasma	mAb	Zaire	Phase II/III	2015	https://www.clinicaltrials.gov/ct2/show/NCT02342171?cond=Ebola&draw=3&rank=50
REGN-EB3	mAb	Zaire	Phase II/III	2018	https://www.clinicaltrials.gov/ct2/show/NCT03719586?cond=Ebola&draw=3&rank=13
REGN-EB3	mAb	Zaire	Phase I	2016	https://clinicaltrials.gov/ct2/show/NCT002777151
rVSVΔG-ZEBOV-GP (V920)	vaccine, rVSV	Zaire	Phase I	2014	https://www.clinicaltrials.gov/ct2/show/NCT02269423?cond=Ebola&draw=3&rank=15
rVSVΔG-ZEBOV-GP (V920)	vaccine, rVSV	Zaire	Phase II/III	2015	https://www.clinicaltrials.gov/ct2/show/NCT02378753?cond=Ebola&draw=3&rank=30
rVSVΔG-ZEBOV-GP (V920)	vaccine, rVSV	Zaire	Phase III	2015	https://www.clinicaltrials.gov/ct2/show/NCT02503202?cond=Ebola&draw=3&rank=41
TKM-100201	antiviral	N/A	Phase I	2012	https://www.clinicaltrials.gov/ct2/show/NCT01518881?cond=Ebola&draw=3&rank=75
VRC-EBODNA012-00-VP	vaccine, DNA	Zaire and Sudan	Phase I	2003	https://www.clinicaltrials.gov/ct2/show/NCT00072605?cond=Ebola&draw=3&rank=65
VRC-EBODNA023-00-VP	vaccine, DNA	Zaire and Sudan	Phase I	2008	https://www.clinicaltrials.gov/ct2/show/NCT00605514?cond=Ebola&draw=3&rank=77
rVSVΔG-ZEBOV-GP (V920)	vaccine, rVSV	Zaire	Phase II	2015	https://www.clinicaltrials.gov/ct2/show/NCT02344407?cond=Ebola&draw=3&rank=4
ZMapp	mAb	Zaire	Phase II/III	2018	https://www.clinicaltrials.gov/ct2/show/NCT03719586?cond=Ebola&draw=3&rank=10
ZMapp	mAb	Zaire	Phase I/II	2015	https://www.clinicaltrials.gov/ct2/show/NCT02363322?cond=Ebola&draw=3&rank=52
